# Oro-faecal transmission of SARS-CoV-2: A systematic review of studies employing viral culture from gastrointestinal and other potential sources

**DOI:** 10.1101/2024.02.29.24303532

**Authors:** Sara Gandini, John Conly, Elizabeth A. Spencer, David Evans, Elena C Rosca, Jon Brassey, Susanna Maltoni, Igho Onakpoya, Annette Plüddemann, Tom Jefferson, Carl Heneghan

## Abstract

**Background:** The extent to which the oro-faecal route contributes to the transmission of SARS-CoV-2 is not established.

**Methods:** We systematically reviewed the evidence on the presence of infectious SARS-CoV-2 in faeces and other gastrointestinal sources by examining studies that used viral culture to investigate the presence of replication-competent virus in these samples. We conducted searches in the WHO Covid-19 Database, LitCovid, medRxiv, and Google Scholar for SARS-CoV-2 using keywords and associated synonyms, with a search date up to 28th of November 2023.

**Results:** We included 13 studies involving 328 COVID-19 subjects - providing 314 faecal or rectal swab SARS-CoV2 positive samples tested also with viral culture. The methods used for viral culture across the studies were heterogeneous. Three studies (2 cohorts and 1 case-series) reported observing replication-competent SARS-CoV-2 confirmed by quantitative RT-PCR (qPCR) and whole genome sequencing, and qPCR including appropriate cycle threshold changes. Overall, six (1.9%) of 314 faecal samples subjected to cell culture showed replication-competent virus. One study found replication competent samples from one immunocompromised patient. No studies were identified demonstrating direct evidence of oro-faecal transmission to humans.

**Conclusions:** Our review found a relatively low frequency of replication-competent SARS-CoV-2 in faecal and other gastrointestinal sources. Although it is biologically plausible, more research is needed, using standardized cell culture methods, control groups, adequate follow-up and robust epidemiologic methods, including whether secondary infections occurred, to determine the role of the oro-faecal route in the transmission of SARS-CoV-2.
