## Supplementary material for "Oro-faecal transmission of SARS-CoV-2: A systematic review of studies employing viral culture from gastrointestinal and other potential sources": Table S1 Main findings of the included studies.

### Sheet: Table 3. Findings of included s
Study	Study design	Calendar date/period	Setting, country	Population	Patient numbers (and sample numbers, if different)	Patient characteristics/ clinical information	Sample collection	Fecal samples PCR- positive n/d for SARs-CoV-2 RNA unless otherwise stated	Ct values (or log copies, if Ct not reported) for fecal samples	Selection of samples subjected to viral culture attempt	Method used to identify viruses growing in cell culture, if any observed	Growth on culture (positivity rate)	Data on respiratory samples from the relevant study participants*: sample collection schedule, Ct values of RT-PCR.	Data on symptoms on the relevant study participants: timing of symptom assessment, symptoms reported, signs observed	Comments on the methods and any notable issues.
Akiyama, 2022	patient 1: day 18 +ve PCR stool, viral load 3.51 log10 copies/g; day 22 +ve PCR stool, viral load 7.83 log10 copies/g, day 24 +ve PCR stool, viral load 8.28 log10 coipes/g, day 26 -ve PCR stool; day 30 -ve PCR stool. patient 2: day 16 +ve PCR stool, viral load 4.16 log10 copies/g, day 34 -ve PCR stool, day 38 -ve PCR stool. patient 3: day 20 +ve PCR stool, viral load 5.36 log10 copies/g, day 30 +…	not reported.	not reported		0/8 Cell culture in Vero Eg/TMPRESS2 cells, of 8 PCR +ve stool samples was performed over 4 weeks and no SARS-CoV-2 replication was observed.	patient 1: day 16, PCR +ve, 5.14 log10 copies/ml, day 18 +ve 3.19 log10 copies/ml, day 22 +ve 3.86 log10 copies patient 2: day 6 +ve 5.56 log10 copies, day 8 +ve 5.02 log10 copies, day 18 +ve 2.76 log10 copies, day 20 -ve. patient 3: day 6 +ve 4.95 log10 copies, day 8 +ve 5.29 log10 copies, day 16 +ve 4.01 log10 copies, day 18 +ve 2.69 log10 copies, day 20 +ve 3.08 log10 copies, day 34 -ve. patie…	patient 1: 83 year old male, severe disease. Diarrhoea. patient 2: 63 year old male, critical disease. Diarrhoea. patient 3: 74 year old male, critical disease. Diarrhoea. patient 4: 53 year old male, moderate disease. No diarrhoea.	Vero E6/TMPRESS cells used.	patient 1: day 18 +ve PCR stool, viral load 3.51 log10 copies/g; day 22 +ve PCR stool, viral load 7.83 log10 copies/g, day 24 +ve PCR stool, viral load 8.28 log10 coipes/g, day 26 -ve PCR stool; day 30 -ve PCR stool. patient 2: day 16 +ve PCR stool, viral load 4.16 log10 copies/g, day 34 -ve PCR stool, day 38 -ve PCR stool. patient 3: day 20 +ve PCR stool, viral load 5.36 log10 copies/g, day 30 +…	Not reported.	Not reported.	0/8; Cell culture in Vero E6 /TMPRESS2 cells of 8 PCR +ve stool samples was performed over 4 weeks and no SARS-CoV-2 replication was observed.	Patient 1: day 16, PCR +ve, 5.14 log10 copies/ml, day 18 +ve 3.19 log10 copies/ml, day 22 +ve 3.86 log10 copies patient 2: day 6 +ve 5.56 log10 copies, day 8 +ve 5.02 log10 copies, day 18 +ve 2.76 log10 copies, day 20 -ve. patient 3: day 6 +ve 4.95 log10 copies, day 8 +ve 5.29 log10 copies, day 16 +ve 4.01 log10 copies, day 18 +ve 2.69 log10 copies, day 20 +ve 3.08 log10 copies, day 34 -ve. patie…	Patient 1: 83 year old male, severe disease. Diarrhoea. patient 2: 63 year old male, critical disease. Diarrhoea. patient 3: 74 year old male, critical disease. Diarrhoea. patient 4: 53 year old male, moderate disease. No diarrhoea.P	Vero E6/TMPRESS cells used.
Albert 2021									**Pt1 day1: N1=ND, N2=ND; day2: N1=36.8, N2=ND; day3: N1=34.2, N2=37.3. Pt2 day1: N1=37.0, N2=41.3. Pt3 day1: N1=34.1, N2=35.9, day4: N1=ND, N2=ND. Pt4 day1: N1=32.5, N2=35.1, day4 N1=ND, N2=ND. Pt5 no fecal samples. Pt6 day1: N1=37.9, N2=39.9, day3 N1=39.0, N2=39.4, day7: N1=ND, N2=40.6. Pt7 day1: N1=38.6, N2=ND. Pt8 day1 N1=ND, N2=42.7.	NR. "fecal...samples with highest RNA... were used to inoculate Vero E6 cells"	RNA in cell culture supernatant subjected to RT-qPCR, looking for potential increase over time.	None detected. "We were unable to detect evidence of replication in our assays." No. of fecal samples subjected to viral culture is unclear, potentially up to 6.	NR	Timing of symptoms assessment not reported. Pt1 headache, odinophagy, Pt2 fever, headache, Pt3 fever, headache, Pt4 fever, headache, respiratory symptoms, Pt5 fever, headache, respiratory symptoms, odinophagy, GI symptoms, Pt6 fever, headache, respiratory symptoms, GI symptoms, Pt7 fever, headache, respiratory symptoms, Pt8 headache, odinophagy, respiratory symptoms, GI symptoms.	Pilot study, unclear methods for symptom assessment, sample collection, selection of samples for cell culture, cell culture methods.
Cerrada-Romero 2022	Prospective multicenter cohort	March 2020 to Feb 2021	Hospital, Spain	Hospital patients. Only patients who had samples collected during the first two weeks following symptoms onset; to analyze the relationship with clinical outcomes.	62/79	median age 59 (51 to 68) yrs; 38/62 male; hospitalised for COVID-19. 19/62 chronic underlying condition: 14/19 were transplant recipients.	stool samples collected at admission or during follow-up of up to 4 months; 79 fecal samples collected from 62 patients.	27/62	median 31.2 (range 24.5 to 39.6) in first week; median 34.5 (27.2 to 39.1) in second week.	31 RNA positive stool samples. 62 patients, 79 stool samples. 27/62 patients had RNA positive stool samples.	RT-PCR on the cell supernatant	0/31	No differences in viral load in NP swabs between patients with stool samples testing positive (7.10 Log10 copies/mL [IQR 4.46 to 9.07]) or negative (7.81 Log10 copies/mL [IQR 6.13 to 9.01]); stool samples collected during 1st 2 weeks. Ct values in contemporaneous NP swabs ranged from 17 to 30 (median 21.7) and from 11.3 to 37.8 (median 33.3), respectively; Ct values were lower in NP swabs than in…	Pneumonia was detected on admission in all pts whose stool samples tested negative, and in 75% of those pts whose stool samples tested positive. Final Covid-19 WHO score moderate severity: 15 (93.8%) 30 (96.8%) in patients with SARS-CoV-2 RNA in stool samples compared to those without it.	Undiluted stool samples and serial dilutions up to 1:16 were added to 96-well microplate containing Vero E6 cell monlayers. Incubation was without CO2. This method may have reduced the likelihood culturing SARS-CoV-2, if any was present in the original samples.
Dergham 2021	Case series	4 March 2020 to 29 April 2020	Hospital, France	Case series of patients admitted to hospital with COVID-19; viral culture reported for one patient with kidney transplantation under immunosuppressive therapy who was admitted for severe diarrhea	128 stool samples from 49 patients; 106/128 available for viral cell culture	Unclear for group as a whole. The single patient from whom 2 stool samples yielded cell culture: immunocompromised kidney transplant recipient with additional comorbidities; symptoms of COVID-19 included gastric distress, no respiratory symptoms.	Stool samples collected as part of standard care for admitted COVID-19 patients.	128 stool samples (from 59 patients) tested positive	NR overall. For 2 samples yielding successful cell culture: Ct = 17.29, Ct = 16.22	106 samples (from 46 patients) were available for cell culture.	qPCR and WGS (methods reported). Once CPE was detected in a well, the supernatant was collected. 20 microL were used for qPCR for confirmation; then whole genome sequencing.	2/106	For all 46 patients: NR For the immunocompromised patient: COVID-19 pneumonia was diagnosed on chest CT. NP SARS-CoV-2 PCR was positive only once on 15 April ( Ct of 33.5, 2.099 copies/mL) and was negative on 21, 22 and 28 April.	For all 46 patients: NR For the immuoncompromised patient: in previous 10 days asthenia, loss of appetite, diarrhea, and weight loss without respiratory symptoms. Admission revealed acute kidney injury and mild inflammation. C reactive protein normalized on 18 April.	Only after three rounds of culture was CPE observed, in 2 of the 106 tested, both samples from the immunocompromosed patient, but despitre repeated swabbing and testing his respiratory samples only once tested positive and with Ct 33.5. Genome sequencing indicated two separate strains were present in the two samples, both obtained from the same immunocompromised patient. Cross-contamination of th…
Fumian 2021	Retrospective case series using stored samples used for ongoing surveillance of acute gastroenteric disease.	January to July 2020	Hospital, Brazil	Stored samples from patients with acute gastroenteritis patients that previously tested negative for rotaviruses A and noroviruses.	10 stool samples that tested positive for SARS-CoV-2 RNA (of a total of 121 stored samples tested).	Patients with only gastroenteric (no respiratory) symptoms admitted to hospital and tested for SARS-CoV-2. Among the 10 RNA positives: 4 females, 6 males, age range 6 months to 37 years. No information on respiratory clinical signs, or molecular diagnostic of SARS‐CoV‐2 in other clinical specimens was reported.	Stool samples routinely collected on admission for clinical treatment and for regional surveillance of gastric diseases.	29 samples, 27.5% positive	N1 primer: mean 34.1 (range 29.8 to 37.0); N2 primer: 5 not detected; among 5 positive, mean 35.5 (range 34.3 to 37.8)	Four RNA-positive samples with low Ct values (from 29.8 to 32.4) were submitted to virus isolation in Vero E6 cell cultures.	CPE was evaluated using a microscope. Additionally, cell supernatant from the three passages was obtained, the RNA extracted and tested by PCR for the presence of SARS-CoV-2.	0/4	No information reported on respiratory clinical signs, or molecular diagnostic of SARS‐CoV‐2 in other clinical specimens.	All included patients had acute gastroenteritis. No data on respiratory symptoms was available (the cohort was defined by gatrointestinal symptoms)	The Cts of the included samples ranged from 29.8 to 32.4, probably too high i.e. indicating a very low likelihood of replicatation competent virus being present and therefore a very low likelihood of observing virus growth in cell culture.	Please check the number of samples
Jeong 2020									Pt 2: 1.17 +/- 0.32 log copies, Pt 4: 2.18 +/- 0.11 log copies, Pt 5: 2.01 +/- 0.28 log copies.	Not reported.	Cells were monitored daily for CPE. RT-PCR performed on cell supernatants of infected cultures.	0/3	Pt 2: NP 1.18 ± 0.12 log copies, Pt 4 NP 1.15 ± 0.03 log copies, Pt 5 1.43 ± 0.42 log copies	1 pt mild disese; 3 pts severe disease with pneumonia requiring oxygen supply; 1 pt critical with respiratory failure and shock Samples taken: Pt 1 day 8, recovery phase; Pt 2 day 13, recovery, Pt 3 day 11, recovery, Pt 4 day 15, acute illness, Pt 5 day 30, recovery.	Samples collected late in disease course, and only 1 of the 5 participants was still acutely ill at the time of sampling.
Joshi, 2022									19.5–25.9 and 22.6–28.1 for E gene and ORF region of SARS-CoV-2 respectively	specimens collected between 0 and 6 post onset day	The viral RNA load in the fecal specimens was estimated using N gene based digital RT-PCR assay as per manufacturer’s instructions (SARS-CoV-2 N1 + N2 Primer Probe Assay Kit, Qiagen, Germany). Thermal cycling was performed at 50◦C for 40min for reverse transcription, followed by 95◦C for 2min and then 40 cycles of 95◦C for 05 s, and 60◦C for 30 s. Analysis of the viral RNA load in fecal specimens…	0/10	All throat swab specimens were positive with Ct values between 18–27 and 21–29 for E gene and ORF region respectively	Among ten patients, six were experiencing symptoms like fever, cough, sore throat, chest pain, wheezing, abdominal pain, vomiting/nausea, diarrhea, loss of taste and smell, while the remaining four were asymptomatic	All fecal specimens had viral loads < 10E4 copies /ml which is below the usual threshold to detect culturable virus.
Lavania 2022	Case series	May 2020 to August 2021	Hospital, India	Patients attending hospital who tested positive for SARS-CoV-2 RNA in oro/nasopharyngeal swab specimens by RT-PCR. Unclear how participants were selected.	280	182 males, 98 females. Median age 47 yrs (range 2 days-85 yrs)	Fecal samples were collected at two time points during hospitalization and at discharge. 50 RNA-positive fecal samples with high viral load were selected for genome sequencing.	173/280 patients. Among critical/severe, moderate, and asymptomatic cases: 63.7% (51/80), 55.5% (60/108), and 67.39% (62/92), respectively	Ct values in the fecal specimens were lower than in the throat specimens.	55 fecal samples with low Ct; methods refer to a reference forthe protocol and cultures only done if the Ct for the E gene was < 30; unclear if from 55 patients.	Reported in Sarkale et al 2020. Daily visual inspection for CPE. Cell supernatant of passage 1 was taken on day 3 of culture and tested by RT-PCR using E and RdRp gene; also of passage 2 at day 4.	0/55	NR	Pts were admitted with myalgia, sore throat, fever, and cough hypoxia. 15.4% pts showed GI symptoms such as diarrhea and abdominal pain. 62 (67.39%) pts, who tested positive for SARS-CoV2 RNA in feces, were identified as asymptomatic cases. 108 (38.5%) pts were mild cases: 60/108 of whom tested positive for viral RNA in feces; 48/108 tested negative. 80 pts were severe cases with hypoxia, SPO2 <9…	The selection of the samples for cell culture was not clearly reported, and the Cts of samples subjected to viral culture were not reported but per a reference to their previous protocol was done for samples witha E gene Ct < 30. Therefore it is difficult to know what likelihood there was that viral growth would be observed without having actula Ct values. Methods for cell culture refer to a prev…
Nogueira, 2022									From 22.6 to 37.4	aliquots of positive samples were kept at 4 _x000E_C (which preserves virus infectivity better than dissolving in 0.9% NaCl and/or freezing at 􀀀80 _x000E_C) for further testing of viral viability in cell culture.	The Vero-E6 (ATCC CRL-1586) cell line, which is permissive for the propagation of SARS-CoV-2, was used in the present study. Cells were grown in 1_x0002_ DMEM (Dulbecco’s Modified Eagle’s Medium, Gibco, Billings, MT, USA) + GlutaMax (Gibco, Billings, MT, USA) + 10% fetal bovine serum (FBS, Gibco, Billings, MT, USA) + 1_x0002_ Penicillin/Streptomycin (P/S; Gibco, Billings, MT, USA) + 1_x0002_ sodi…	0/20	NR	Included mainly elective surgery, gastrointestinal symptoms, and various other problems mostly unrelated to acute infection.	Strong methods with controls. Found CPE but was due to other viruses than SARS-CoV-2
Pedersen,2022	14/33 rectal swabs positive. Median concentration of SARS-CoV-2 RNA was 13,014 IU/ml (IQR 6824 to 34,403)	All collected.	Supernatants analysed by RT-PCR on inoculation and on days 3 and 6 to detect viral proliferation and confirm viral identity.		In rectal swabs, 0/33 contained culturable virus. (and in the corresponding respiratory samples, 11/33 samples contained culturable virus. For 3 of the culturable respiratory samples, the paired rectal sample was negative by RT-PCR)	30/33 pharyngeal swabs positive. Median concentration of SARS-CoV-2 RNA was 2,190,186 IU/ml (IQR 237,929 to 12,446,910)	Median time from onset of symptoms to initial sampling was 8 days (range 3 to 21 days). 21 had severe illness, 3 required ICU, 2 died. 11 patients had diarrhoea, 6 patients had nausea/ vomiting. 8 patients received proton pump inhibitors at time of admission (Extracted from patients' charts.)	In all samples, levels of RNA much lower in rectal swabs than corresponding OP sample.	14/33 rectal swabs positive. Median concentration of SARS-CoV-2 RNA was 13,014 IU/ml (IQR 6824 to 34,403)	All collected.	Supernatants analysed by RT-PCR on inoculation and on days 3 and 6 to detect viral proliferation and confirm viral identity.	0/33 in rectal swabs contained culturable virus. In the corresponding respiratory samples, 11/33 samples contained culturable virus. For 3 of the culturable respiratory samples, the paired rectal sample was negative by RT-PCR)	30/33 pharyngeal swabs positive. Median concentration of SARS-CoV-2 RNA was 2,190,186 IU/ml (IQR 237,929 to 12,446,910)		In all samples, levels of RNA much lower in rectal swabs than corresponding OP sample.
Ribeiro, 2022									Ct-values of positive-RS samples ranged from 25.2 to 36.4, with a median value of 33.5.	333 rectal swabs samples, with a median of two samples (ranging from 1 to 5) per individual, collected during home visits using a sterile cotton swab and immersed in sterile tubes containing viral transport media (VTM).	sgN mRNA are detected from RS samples, which provides evidence of active SARS-CoV-2 replication in intestinal cells. As sg mRNA is transcribed only in infected cells and is not packaged into virions, its detection indicates the presence of actively infected cells in samples. evidence of replication and sg mRNA detection demonstrated by increasing viral load after viral isolation in cell culture o…	1/ 14 (presence of infectious SARS-CoV-2 from 1 out of 14 rectal swab samples inoculated in Vero cells. Evidence of replication and sg mRNA detection demonstrated by increasing viral load after viral isolation in cell culture of a clinical RS sample (S4), passage 1 (S3), passage 2 (S2), and positive control (S1))	50.2% (350/697) nasopharyngeal swabs positive	Not provided	Excellent techniques.
Wölfel 2020									NR	NR	Culture supernatant was collected after 0,1,3,5 days and used in RT-PCR analysis.	0/13	NR for the 4 patients providing the 13 fecal samples. However, overall: "The average virus RNA load was 6.76 × 105 copies per whole swab until day 5, and the maximum load was 7.11 × 108 copies per swab. Swab samples taken after day 5 had an average viral load of 3.44 × 105 copies per swab".	All had mild disease. 1/13 had intermittent diarrhoea.	Few details reported.
Yao, 2020									<=28 for all 3 samples tested by viral culture	Samples with Ct =<28 selected for cell culture.	Culture supernatant was tested by qRT-PCR analysis.	2023-11-03	NR	Severe disease in all 3 patients (they later recovered).	Respiratory sample data not available for the patients from whom stool samples subjected to viral culture.
*those from whom fecal samples were obtained and subjected to viral culture.
**sampling date reported as calendar date, unclear if this equals admission date or other factor.
NR = not reported
